# Serotype-Specific Epidemiological Patterns of Inapparent versus Symptomatic Primary Dengue Virus Infections: A 17-year cohort study in Nicaragua

**DOI:** 10.1101/2024.04.05.24305281

**Authors:** Sandra Bos, Jose Victor Zambrana, Elias Duarte, Aaron L. Graber, Julia Huffaker, Carlos Montenegro, Lakshmanane Premkumar, Aubree Gordon, Guillermina Kuan, Angel Balmaseda, Eva Harris

**Author notes:** These authors contributed equally to this work (Sandra Bos, Jose Victor Zambrana).

## Abstract

**Background:** Dengue is the most prevalent mosquito-borne viral disease and a major public health problem worldwide. Most primary infections with the four dengue virus serotypes (DENV1-4) are inapparent; nonetheless, whether the distribution of symptomatic versus inapparent infections by serotype varies remains unknown. Here, we present (1) the evaluation of a multiplex DENV1-4 envelope domain III multiplex microsphere-based assay (EDIII-MMBA) to serotype inapparent primary infections and (2) its application leveraging 17 years of prospective sample collection from the Nicaraguan Pediatric Dengue Cohort Study (PDCS).
