## Supplementary material for "Serotype-Specific Epidemiological Patterns of Inapparent versus Symptomatic Primary Dengue Virus Infections: A 17-year cohort study in Nicaragua": Transformed_EDIII-MMBA_Values

### Sheet: Bos_et_al_2024_Normalized_EDIII
Participant	Infecting_Serotype	NormalizedMFI_EDIII	EDIII_Antigen
1	DENV4	100	DENV4
2	DENV1	100	DENV1
3	DENV2	100	DENV2
1	DENV4	100.00	DENV4
4	DENV4	100	DENV4
2	DENV1	100.00	DENV1
5	DENV1	100	DENV1
6	DENV3	100	DENV3
7	DENV2	100	DENV2
8	DENV1	100	DENV1
9	DENV2	100	DENV2
3	DENV2	100.00	DENV2
10	DENV2	100	DENV2
11	DENV1	100	DENV1
12	DENV1	100	DENV1
13	DENV2	100	DENV2
14	DENV2	100	DENV2
15	DENV1	100	DENV1
4	DENV4	100.00	DENV4
16	DENV2	100	DENV2
5	DENV1	100.00	DENV1
17	DENV2	100	DENV2
18	DENV2	100	DENV2
19	DENV2	100	DENV2
20	DENV1	100	DENV1
21	DENV2	100	DENV2
22	DENV3	100	DENV3
6	DENV3	100.00	DENV3
23	DENV1	100	DENV1
24	DENV1	100	DENV1
25	DENV2	100	DENV2
7	DENV2	100.00	DENV2
26	DENV3	100	DENV3
27	DENV3	100	DENV3
28	DENV3	100	DENV3
8	DENV1	100.00	DENV1
29	DENV2	100	DENV2
30	DENV1	100	DENV1
31	ZIKV	100	ZIKV
32	DENV3	100	DENV3
33	DENV2	100	DENV2
9	DENV2	100.00	DENV2
34	ZIKV	100	ZIKV
35	DENV3	100	DENV3
36	DENV3	100	DENV3
37	DENV1	100	DENV1
10	DENV2	100.00	DENV2
38	DENV1	100	DENV1
39	DENV1	100	DENV1
40	ZIKV	100	ZIKV
11	DENV1	100.00	DENV1
41	DENV3	100	DENV3
42	DENV1	100	DENV1
43	ZIKV	100	ZIKV
44	DENV3	100	DENV3
12	DENV1	100.00	DENV1
45	DENV3	100	DENV3
46	DENV3	100	DENV3
47	DENV3	100	DENV3
48	DENV1	100	DENV1
49	DENV1	100	DENV1
13	DENV2	100.00	DENV2
50	ZIKV	100	ZIKV
51	DENV1	100	DENV1
52	DENV3	100	DENV3
53	DENV2	100	DENV2
14	DENV2	100.00	DENV2
54	ZIKV	100	ZIKV
55	DENV2	100	DENV2
56	DENV1	100	DENV1
15	DENV1	100.00	DENV1
57	DENV1	100	DENV1
58	DENV1	100	DENV1
59	ZIKV	100	ZIKV
60	DENV1	100	DENV1
61	ZIKV	100	ZIKV
16	DENV2	100.00	DENV2
62	DENV1	100	DENV1
63	DENV1	100	DENV1
64	DENV2	100	DENV2
65	DENV3	100	DENV3
17	DENV2	100.00	DENV2
66	DENV3	100	DENV3
67	DENV3	100	DENV3
68	DENV1	100	DENV1
69	ZIKV	100	ZIKV
18	DENV2	100.00	DENV2
70	DENV3	100	DENV3
71	DENV3	100	DENV3
72	DENV2	100	DENV2
73	DENV3	100	DENV3
19	DENV2	100.00	DENV2
74	DENV3	100	DENV3
75	DENV3	100	DENV3
76	DENV3	100	DENV3
20	DENV1	100.00	DENV1
77	DENV3	100	DENV3
78	DENV1	100	DENV1
79	ZIKV	100	ZIKV
80	DENV1	100	DENV1
81	DENV2	100	DENV2
21	DENV2	100.00	DENV2
82	DENV2	100	DENV2
83	DENV1	100	DENV1
84	DENV1	100	DENV1
85	DENV1	100	DENV1
86	ZIKV	100	ZIKV
22	DENV3	100.00	DENV3
87	DENV1	100	DENV1
88	DENV3	100	DENV3
23	DENV1	100.00	DENV1
89	DENV2	100	DENV2
90	ZIKV	100	ZIKV
91	DENV3	100	DENV3
92	DENV1	100	DENV1
24	DENV1	100.00	DENV1
93	DENV3	100	DENV3
94	DENV3	100	DENV3
95	DENV1	100	DENV1
96	DENV4	100	DENV4
97	DENV2	100	DENV2
25	DENV2	100.00	DENV2
98	DENV2	100	DENV2
99	ZIKV	100	ZIKV
100	ZIKV	100	ZIKV
101	ZIKV	100	ZIKV
102	ZIKV	100	ZIKV
26	DENV3	100.00	DENV3
103	DENV1	100	DENV1
104	DENV3	100	DENV3
105	DENV3	100	DENV3
106	DENV3	100	DENV3
27	DENV3	100.00	DENV3
107	DENV3	100	DENV3
108	DENV1	100	DENV1
109	ZIKV	100	ZIKV
110	ZIKV	100	ZIKV
28	DENV3	100.00	DENV3
111	DENV1	100	DENV1
112	DENV2	100	DENV2
113	DENV2	100	DENV2
29	DENV2	100.00	DENV2
114	DENV1	100	DENV1
115	ZIKV	100	ZIKV
116	DENV2	100	DENV2
30	DENV1	100.00	DENV1
117	DENV1	100	DENV1
118	DENV3	100	DENV3
119	DENV1	100	DENV1
120	DENV1	100	DENV1
121	DENV1	100	DENV1
122	DENV1	100	DENV1
123	DENV3	100	DENV3
124	ZIKV	100	ZIKV
31	ZIKV	100.00	ZIKV
125	DENV1	100	DENV1
126	DENV1	100	DENV1
32	DENV3	100.00	DENV3
127	DENV3	100	DENV3
128	ZIKV	100	ZIKV
129	DENV1	100	DENV1
33	DENV2	100.00	DENV2
130	DENV3	100	DENV3
131	DENV2	100	DENV2
132	DENV1	100	DENV1
133	DENV3	100	DENV3
134	DENV1	100	DENV1
135	ZIKV	100	ZIKV
136	DENV2	100	DENV2
34	ZIKV	100.00	ZIKV
137	DENV1	100	DENV1
138	DENV2	100	DENV2
35	DENV3	100.00	DENV3
139	DENV1	100	DENV1
140	DENV1	100	DENV1
141	ZIKV	100	ZIKV
142	DENV2	100	DENV2
36	DENV3	100.00	DENV3
143	DENV1	100	DENV1
144	DENV1	100	DENV1
37	DENV1	100.00	DENV1
145	DENV1	100	DENV1
146	DENV1	100	DENV1
147	DENV3	100	DENV3
148	DENV1	100	DENV1
38	DENV1	100.00	DENV1
149	ZIKV	100	ZIKV
150	DENV2	100	DENV2
151	DENV2	100	DENV2
152	ZIKV	100	ZIKV
39	DENV1	100.00	DENV1
153	DENV3	100	DENV3
154	DENV4	100	DENV4
155	DENV4	100	DENV4
156	DENV4	100	DENV4
2	DENV1	66.03	DENV3
145	DENV1	63.32	DENV2
32	DENV3	59.72	DENV2
145	DENV1	58.92	DENV3
40	ZIKV	100.00	ZIKV
2	DENV1	58.42	DENV2
87	DENV1	57.51	DENV2
41	DENV3	100.00	DENV3
32	DENV3	56.34	DENV1
146	DENV1	55.97	DENV2
42	DENV1	100.00	DENV1
146	DENV1	55.88	DENV3
87	DENV1	55.81	DENV3
39	DENV1	55.06	DENV2
137	DENV1	54.77	DENV3
117	DENV1	54.67	DENV3
39	DENV1	54.32	DENV3
117	DENV1	54.27	DENV2
134	DENV1	54.14	DENV3
43	ZIKV	100.00	ZIKV
23	DENV1	53.72	DENV3
143	DENV1	53.66	DENV3
44	DENV3	100.00	DENV3
125	DENV1	53.4	DENV2
2	DENV1	53.26	DENV4
137	DENV1	53.1	DENV2
60	DENV1	52.67	DENV3
45	DENV3	100.00	DENV3
134	DENV1	52.45	DENV2
132	DENV1	52.42	DENV2
80	DENV1	52.38	DENV3
63	DENV1	52.32	DENV3
46	DENV3	100.00	DENV3
51	DENV1	52.17	DENV2
139	DENV1	52.02	DENV2
42	DENV1	51.89	DENV2
60	DENV1	51.66	DENV2
47	DENV3	100.00	DENV3
143	DENV1	51.61	DENV2
144	DENV1	51.54	DENV3
48	DENV1	100.00	DENV1
129	DENV1	51.53	DENV2
51	DENV1	51.51	DENV3
125	DENV1	51.45	DENV3
122	DENV1	51.39	DENV3
49	DENV1	100.00	DENV1
32	DENV3	51.29	DENV4
129	DENV1	51.29	DENV3
122	DENV1	51	DENV2
49	DENV1	50.99	DENV2
132	DENV1	50.91	DENV3
139	DENV1	50.63	DENV3
144	DENV1	50.52	DENV2
23	DENV1	50.44	DENV2
50	ZIKV	100.00	ZIKV
51	DENV1	100.00	DENV1
80	DENV1	50.42	DENV2
49	DENV1	49.85	DENV3
78	DENV1	49.81	DENV2
57	DENV1	49.79	DENV3
20	DENV1	49.67	DENV2
58	DENV1	49.65	DENV3
52	DENV3	100.00	DENV3
145	DENV1	49.45	ZIKV
20	DENV1	49.23	DENV3
8	DENV1	48.63	DENV3
53	DENV2	100.00	DENV2
148	DENV1	47.99	DENV3
94	DENV3	47.74	DENV1
130	DENV3	47.71	DENV2
8	DENV1	47.7	DENV2
78	DENV1	47.52	DENV3
42	DENV1	47.49	DENV3
145	DENV1	47.47	DENV4
54	ZIKV	100.00	ZIKV
126	DENV1	47.44	DENV3
55	DENV2	100.00	DENV2
126	DENV1	47.28	DENV2
46	DENV3	46.98	DENV2
24	DENV1	46.92	DENV3
56	DENV1	100.00	DENV1
32	DENV3	46.83	ZIKV
103	DENV1	46.19	DENV2
111	DENV1	46.02	DENV3
83	DENV1	45.95	DENV3
57	DENV1	100.00	DENV1
62	DENV1	45.83	DENV3
63	DENV1	45.72	DENV2
58	DENV1	45.65	DENV2
11	DENV1	45.5	DENV3
58	DENV1	100.00	DENV1
148	DENV1	45.48	DENV2
62	DENV1	45.36	DENV2
108	DENV1	45.23	DENV3
26	DENV3	45.05	DENV1
71	DENV3	45	DENV1
57	DENV1	44.97	DENV2
66	DENV3	44.33	DENV1
47	DENV3	44.14	DENV1
59	ZIKV	100.00	ZIKV
60	DENV1	100.00	DENV1
95	DENV1	44.03	DENV3
132	DENV1	43.94	DENV4
37	DENV1	43.85	DENV2
146	DENV1	43.82	DENV4
68	DENV1	43.8	DENV3
120	DENV1	43.8	DENV2
24	DENV1	43.59	DENV2
106	DENV3	43.5	DENV2
61	ZIKV	100.00	ZIKV
62	DENV1	100.00	DENV1
143	DENV1	43.01	DENV4
30	DENV1	42.81	DENV3
38	DENV1	42.7	DENV3
137	DENV1	42.57	DENV4
63	DENV1	100.00	DENV1
37	DENV1	42.44	DENV3
108	DENV1	42.32	DENV2
103	DENV1	42.22	DENV3
120	DENV1	42.19	DENV3
23	DENV1	42.13	DENV4
64	DENV2	100.00	DENV2
68	DENV1	42.07	DENV2
26	DENV3	41.99	DENV2
67	DENV3	41.81	DENV1
35	DENV3	41.71	DENV1
47	DENV3	41.7	DENV2
65	DENV3	100.00	DENV3
121	DENV1	41.62	DENV3
147	DENV3	41.51	DENV1
117	DENV1	41.4	DENV4
106	DENV3	41.35	DENV1
66	DENV3	100.00	DENV3
48	DENV1	41.25	DENV3
88	DENV3	41.2	DENV1
111	DENV1	41.13	DENV2
51	DENV1	41.1	DENV4
67	DENV3	100.00	DENV3
134	DENV1	40.96	DENV4
84	DENV1	40.95	DENV3
68	DENV1	100.00	DENV1
107	DENV3	40.94	DENV2
75	DENV3	40.93	DENV2
130	DENV3	40.86	DENV1
80	DENV1	40.76	DENV4
93	DENV3	40.67	DENV1
12	DENV1	40.54	DENV3
118	DENV3	40.49	DENV1
83	DENV1	40.46	DENV2
69	ZIKV	100.00	ZIKV
87	DENV1	40.44	DENV4
67	DENV3	40.43	DENV2
70	DENV3	100.00	DENV3
71	DENV3	40.41	DENV2
57	DENV1	40.36	DENV4
11	DENV1	40.24	DENV2
137	DENV1	40.21	ZIKV
71	DENV3	100.00	DENV3
114	DENV1	40.11	DENV3
75	DENV3	40.02	DENV1
39	DENV1	39.87	DENV4
72	DENV2	100.00	DENV2
28	DENV3	39.68	DENV1
71	DENV3	39.2	DENV4
125	DENV1	39.06	DENV4
71	DENV3	38.85	ZIKV
35	DENV3	38.64	DENV2
73	DENV3	100.00	DENV3
144	DENV1	38.64	DENV4
48	DENV1	38.47	DENV2
76	DENV3	38.42	DENV1
129	DENV1	38.34	DENV4
74	DENV3	100.00	DENV3
46	DENV3	38.23	DENV1
63	DENV1	38.23	DENV4
148	DENV1	38.11	DENV4
114	DENV1	38.06	DENV2
75	DENV3	100.00	DENV3
133	DENV3	38	DENV1
121	DENV1	37.93	DENV2
30	DENV1	37.85	DENV2
94	DENV3	37.85	DENV2
76	DENV3	100.00	DENV3
84	DENV1	37.82	DENV2
133	DENV3	37.77	DENV2
122	DENV1	37.62	DENV4
8	DENV1	37.49	DENV4
77	DENV3	100.00	DENV3
12	DENV1	37.44	DENV2
139	DENV1	37.43	DENV4
78	DENV1	100.00	DENV1
74	DENV3	36.8	DENV2
36	DENV3	36.4	DENV1
132	DENV1	36.13	ZIKV
4	DENV4	35.95	DENV2
22	DENV3	35.88	DENV1
144	DENV1	35.81	ZIKV
74	DENV3	35.69	DENV1
10	DENV2	35.61	DENV3
79	ZIKV	100.00	ZIKV
80	DENV1	100.00	DENV1
47	DENV3	35.38	DENV4
49	DENV1	35.38	DENV4
134	DENV1	35.36	ZIKV
26	DENV3	35.34	DENV4
23	DENV1	35.28	ZIKV
81	DENV2	100.00	DENV2
42	DENV1	35.25	DENV4
119	DENV1	35.23	DENV3
60	DENV1	35.14	DENV4
95	DENV1	35.09	DENV2
82	DENV2	100.00	DENV2
5	DENV1	34.9	ZIKV
46	DENV3	34.82	DENV4
107	DENV3	34.77	DENV1
83	DENV1	100.00	DENV1
38	DENV1	34.72	DENV2
62	DENV1	34.3	DENV4
70	DENV3	34.28	DENV1
80	DENV1	34.15	ZIKV
84	DENV1	100.00	DENV1
130	DENV3	34.15	DENV4
10	DENV2	34.05	DENV1
78	DENV1	34.03	DENV4
27	DENV3	34.01	DENV1
85	DENV1	100.00	DENV1
111	DENV1	33.85	DENV4
67	DENV3	33.84	DENV4
44	DENV3	33.83	DENV1
28	DENV3	33.79	DENV2
51	DENV1	33.75	ZIKV
93	DENV3	33.74	DENV2
83	DENV1	33.6	DENV4
76	DENV3	33.51	DENV2
86	ZIKV	100.00	ZIKV
87	DENV1	100.00	DENV1
77	DENV3	33.51	DENV1
104	DENV3	33.44	DENV1
106	DENV3	33.44	DENV4
143	DENV1	33.28	ZIKV
58	DENV1	33.27	DENV4
28	DENV3	33.1	DENV4
88	DENV3	100.00	DENV3
5	DENV1	33.02	DENV3
2	DENV1	32.93	ZIKV
28	DENV3	32.92	ZIKV
89	DENV2	100.00	DENV2
103	DENV1	32.53	DENV4
130	DENV3	32.36	ZIKV
131	DENV2	32.17	DENV3
39	DENV1	32.12	ZIKV
66	DENV3	32.05	DENV2
88	DENV3	32.02	DENV2
20	DENV1	32.01	DENV4
90	ZIKV	100.00	ZIKV
126	DENV1	31.99	DENV4
148	DENV1	31.85	ZIKV
91	DENV3	100.00	DENV3
5	DENV1	31.61	DENV2
73	DENV3	31.6	DENV1
92	DENV1	100.00	DENV1
94	DENV3	31.6	DENV4
75	DENV3	31.51	DENV4
56	DENV1	31.48	DENV3
153	DENV3	31.45	DENV1
146	DENV1	31.26	ZIKV
24	DENV1	31.19	DENV4
93	DENV3	100.00	DENV3
118	DENV3	30.96	DENV2
125	DENV1	30.93	ZIKV
87	DENV1	30.84	ZIKV
38	DENV1	30.59	DENV4
94	DENV3	100.00	DENV3
6	DENV3	30.5	DENV1
105	DENV3	30.47	DENV1
95	DENV1	100.00	DENV1
131	DENV2	30.47	DENV4
11	DENV1	30.42	DENV4
117	DENV1	30.4	ZIKV
119	DENV1	30.32	DENV2
4	DENV4	30.29	DENV3
139	DENV1	30.28	ZIKV
8	DENV1	30.27	ZIKV
96	DENV4	100.00	DENV4
131	DENV2	30.27	DENV1
147	DENV3	29.87	DENV2
97	DENV2	100.00	DENV2
46	DENV3	29.76	ZIKV
22	DENV3	29.75	DENV2
68	DENV1	29.75	DENV4
10	DENV2	29.73	DENV4
98	DENV2	100.00	DENV2
37	DENV1	29.72	DENV4
41	DENV3	29.46	DENV1
4	DENV4	29.36	ZIKV
114	DENV1	29.35	DENV4
52	DENV3	29.32	DENV1
95	DENV1	29.2	ZIKV
63	DENV1	28.93	ZIKV
99	ZIKV	100.00	ZIKV
38	DENV1	28.92	ZIKV
62	DENV1	28.87	ZIKV
47	DENV3	28.84	ZIKV
129	DENV1	28.79	ZIKV
100	ZIKV	100.00	ZIKV
108	DENV1	28.7	DENV4
127	DENV3	28.61	DENV1
84	DENV1	28.49	DENV4
36	DENV3	28.44	DENV2
101	ZIKV	100.00	ZIKV
57	DENV1	28.41	ZIKV
48	DENV1	28.22	DENV4
4	DENV4	28.18	DENV1
104	DENV3	28.09	DENV2
102	ZIKV	100.00	ZIKV
103	DENV1	100.00	DENV1
106	DENV3	27.82	ZIKV
76	DENV3	27.8	DENV4
95	DENV1	27.63	DENV4
67	DENV3	27.51	ZIKV
93	DENV3	27.43	DENV4
123	DENV3	27.37	DENV1
104	DENV3	100.00	DENV3
35	DENV3	27.35	DENV4
1	DENV4	27.32	DENV2
81	DENV2	27.24	DENV4
15	DENV1	27.22	DENV3
105	DENV3	100.00	DENV3
26	DENV3	27.22	ZIKV
56	DENV1	27.22	DENV2
122	DENV1	27.19	ZIKV
120	DENV1	27.16	DENV4
106	DENV3	100.00	DENV3
5	DENV1	27.14	DENV4
27	DENV3	27.14	DENV2
85	DENV1	27.14	DENV3
133	DENV3	27.13	DENV4
107	DENV3	100.00	DENV3
52	DENV3	27.06	DENV2
96	DENV4	26.82	DENV1
108	DENV1	100.00	DENV1
12	DENV1	26.7	DENV4
103	DENV1	26.49	ZIKV
96	DENV4	26.3	DENV2
127	DENV3	26.28	DENV2
75	DENV3	26.15	ZIKV
140	DENV1	26.12	DENV4
9	DENV2	26.09	DENV3
121	DENV1	26.09	DENV4
109	ZIKV	100.00	ZIKV
65	DENV3	26.08	DENV1
126	DENV1	26.06	ZIKV
1	DENV4	25.91	DENV3
78	DENV1	25.89	ZIKV
110	ZIKV	100.00	ZIKV
111	DENV1	100.00	DENV1
81	DENV2	25.85	DENV3
111	DENV1	25.85	ZIKV
107	DENV3	25.76	DENV4
81	DENV2	25.72	DENV1
49	DENV1	25.71	ZIKV
112	DENV2	100.00	DENV2
153	DENV3	25.7	DENV2
77	DENV3	25.63	DENV2
44	DENV3	25.6	DENV2
73	DENV3	25.51	DENV2
113	DENV2	100.00	DENV2
105	DENV3	25.41	DENV2
96	DENV4	25.29	ZIKV
74	DENV3	25.07	DENV4
114	DENV1	100.00	DENV1
97	DENV2	25.02	DENV3
6	DENV3	25.01	DENV2
1	DENV4	24.98	DENV1
42	DENV1	24.96	ZIKV
96	DENV4	24.94	DENV3
66	DENV3	24.89	DENV4
64	DENV2	24.87	DENV3
41	DENV3	24.83	DENV2
115	ZIKV	100.00	ZIKV
36	DENV3	24.82	DENV4
116	DENV2	100.00	DENV2
70	DENV3	24.79	DENV2
140	DENV1	24.79	DENV2
15	DENV1	24.75	DENV2
117	DENV1	100.00	DENV1
155	DENV4	24.73	DENV2
7	DENV2	24.71	DENV1
24	DENV1	24.69	ZIKV
48	DENV1	24.69	ZIKV
114	DENV1	24.68	ZIKV
83	DENV1	24.58	ZIKV
118	DENV3	100.00	DENV3
155	DENV4	24.5	DENV1
30	DENV1	24.48	DENV4
119	DENV1	100.00	DENV1
118	DENV3	24.42	DENV4
82	DENV2	24.26	DENV3
64	DENV2	24.25	DENV4
84	DENV1	24.25	ZIKV
120	DENV1	100.00	DENV1
45	DENV3	24.15	DENV1
9	DENV2	24.01	DENV4
93	DENV3	23.96	ZIKV
82	DENV2	23.85	DENV4
121	DENV1	100.00	DENV1
140	DENV1	23.81	DENV3
94	DENV3	23.76	ZIKV
123	DENV3	23.72	DENV2
127	DENV3	23.66	DENV4
122	DENV1	100.00	DENV1
151	DENV2	23.62	DENV4
68	DENV1	23.47	ZIKV
88	DENV3	23.46	DENV4
9	DENV2	23.43	DENV1
58	DENV1	23.43	ZIKV
7	DENV2	23.36	DENV3
123	DENV3	100.00	DENV3
10	DENV2	23.36	ZIKV
19	DENV2	23.34	DENV3
108	DENV1	23.34	ZIKV
12	DENV1	23.25	ZIKV
98	DENV2	23.16	DENV3
89	DENV2	23.13	DENV3
124	ZIKV	100.00	ZIKV
125	DENV1	100.00	DENV1
22	DENV3	23.12	ZIKV
151	DENV2	23.12	DENV1
20	DENV1	23.11	ZIKV
85	DENV1	23.07	DENV2
126	DENV1	100.00	DENV1
151	DENV2	23	DENV3
156	DENV4	22.85	DENV2
138	DENV2	22.81	DENV3
11	DENV1	22.77	ZIKV
60	DENV1	22.65	ZIKV
104	DENV3	22.65	DENV4
127	DENV3	100.00	DENV3
98	DENV2	22.55	DENV1
97	DENV2	22.52	DENV1
85	DENV1	22.47	ZIKV
64	DENV2	22.37	DENV1
1	DENV4	22.3	ZIKV
65	DENV3	22.29	DENV2
128	ZIKV	100.00	ZIKV
129	DENV1	100.00	DENV1
19	DENV2	22.28	DENV1
116	DENV2	22.2	DENV3
133	DENV3	22.12	ZIKV
89	DENV2	22.1	DENV1
55	DENV2	22.06	DENV1
142	DENV2	21.93	DENV3
130	DENV3	100.00	DENV3
73	DENV3	21.85	DENV4
18	DENV2	21.82	DENV1
147	DENV3	21.81	DENV4
131	DENV2	100.00	DENV2
76	DENV3	21.8	ZIKV
92	DENV1	21.8	DENV2
138	DENV2	21.7	DENV4
132	DENV1	100.00	DENV1
89	DENV2	21.67	DENV4
119	DENV1	21.63	DENV4
92	DENV1	21.51	DENV3
105	DENV3	21.33	DENV4
22	DENV3	21.28	DENV4
156	DENV4	21.28	ZIKV
133	DENV3	100.00	DENV3
118	DENV3	21.24	ZIKV
44	DENV3	21.21	DENV4
134	DENV1	100.00	DENV1
56	DENV1	21.2	ZIKV
156	DENV4	21.17	DENV1
37	DENV1	21.15	ZIKV
121	DENV1	21.12	ZIKV
120	DENV1	21.07	ZIKV
13	DENV2	20.98	DENV1
7	DENV2	20.97	DENV4
45	DENV3	20.86	DENV2
135	ZIKV	100.00	ZIKV
131	DENV2	20.82	ZIKV
136	DENV2	100.00	DENV2
82	DENV2	20.74	DENV1
156	DENV4	20.72	DENV3
136	DENV2	20.67	DENV3
137	DENV1	100.00	DENV1
44	DENV3	20.65	ZIKV
77	DENV3	20.64	DENV4
104	DENV3	20.63	ZIKV
147	DENV3	20.53	ZIKV
116	DENV2	20.39	DENV1
138	DENV2	100.00	DENV2
55	DENV2	20.33	DENV4
97	DENV2	20.32	DENV4
98	DENV2	20.24	DENV4
139	DENV1	100.00	DENV1
13	DENV2	20.08	DENV3
109	ZIKV	20	DENV1
116	DENV2	20	DENV4
19	DENV2	19.99	DENV4
140	DENV1	100.00	DENV1
36	DENV3	19.97	ZIKV
56	DENV1	19.96	DENV4
13	DENV2	19.94	DENV4
85	DENV1	19.83	DENV4
88	DENV3	19.76	ZIKV
142	DENV2	19.71	DENV1
27	DENV3	19.69	DENV4
55	DENV2	19.67	DENV3
141	ZIKV	100.00	ZIKV
153	DENV3	19.51	DENV4
142	DENV2	100.00	DENV2
155	DENV4	19.51	ZIKV
52	DENV3	19.49	DENV4
18	DENV2	19.45	DENV3
143	DENV1	100.00	DENV1
123	DENV3	19.45	DENV4
66	DENV3	19.42	ZIKV
3	DENV2	19.41	DENV1
136	DENV2	19.38	DENV4
144	DENV1	100.00	DENV1
136	DENV2	19.36	DENV1
6	DENV3	19.32	DENV4
138	DENV2	19.25	DENV1
127	DENV3	19.09	ZIKV
145	DENV1	100.00	DENV1
18	DENV2	19.08	DENV4
101	ZIKV	19.04	DENV1
3	DENV2	19.02	DENV4
105	DENV3	18.98	ZIKV
146	DENV1	100.00	DENV1
41	DENV3	18.95	DENV4
70	DENV3	18.91	DENV4
3	DENV2	18.9	DENV3
70	DENV3	18.8	ZIKV
142	DENV2	18.74	DENV4
113	DENV2	18.58	DENV3
147	DENV3	100.00	DENV3
77	DENV3	18.34	ZIKV
119	DENV1	18.26	ZIKV
148	DENV1	100.00	DENV1
92	DENV1	18.25	DENV4
17	DENV2	18.2	DENV4
25	DENV2	18.05	DENV1
45	DENV3	18.03	DENV4
25	DENV2	17.87	DENV4
107	DENV3	17.76	ZIKV
30	DENV1	17.75	ZIKV
35	DENV3	17.52	ZIKV
149	ZIKV	100.00	ZIKV
74	DENV3	17.5	ZIKV
150	DENV2	100.00	DENV2
91	DENV3	17.5	DENV1
45	DENV3	17.48	ZIKV
52	DENV3	17.36	ZIKV
59	ZIKV	17.36	DENV1
151	DENV2	100.00	DENV2
17	DENV2	17.33	DENV3
113	DENV2	17.31	DENV1
92	DENV1	17.26	ZIKV
17	DENV2	17.18	DENV1
65	DENV3	17.18	DENV4
110	ZIKV	17.18	DENV2
6	DENV3	17.12	ZIKV
152	ZIKV	100.00	ZIKV
15	DENV1	17.09	DENV4
101	ZIKV	17.06	DENV4
153	DENV3	100.00	DENV3
113	DENV2	17.05	DENV4
25	DENV2	16.98	DENV3
15	DENV1	16.95	ZIKV
27	DENV3	16.94	ZIKV
110	ZIKV	16.89	DENV1
154	DENV4	100.00	DENV4
16	DENV2	16.83	DENV4
65	DENV3	16.58	ZIKV
73	DENV3	16.47	ZIKV
155	DENV4	16.46	DENV3
155	DENV4	100.00	DENV4
112	DENV2	16.41	DENV3
13	DENV2	16.35	ZIKV
97	DENV2	16.32	ZIKV
81	DENV2	16.25	ZIKV
156	DENV4	100.00	DENV4
41	DENV3	16.17	ZIKV
110	ZIKV	16.16	DENV3
110	ZIKV	16.1	DENV4
16	DENV2	16.09	DENV3
140	DENV1	16.03	ZIKV
16	DENV2	16	DENV1
64	DENV2	15.86	ZIKV
101	ZIKV	15.84	DENV2
112	DENV2	15.79	DENV1
91	DENV3	15.72	DENV2
112	DENV2	15.35	DENV4
72	DENV2	15.3	DENV4
153	DENV3	15.19	ZIKV
101	ZIKV	15.09	DENV3
98	DENV2	14.82	ZIKV
151	DENV2	14.75	ZIKV
141	ZIKV	14.66	DENV4
123	DENV3	14.58	ZIKV
59	ZIKV	14.35	DENV4
141	ZIKV	14.21	DENV2
55	DENV2	14.06	ZIKV
59	ZIKV	14.01	DENV2
14	DENV2	13.78	DENV3
72	DENV2	13.73	DENV1
112	DENV2	13.68	ZIKV
138	DENV2	13.54	ZIKV
9	DENV2	13.51	ZIKV
72	DENV2	13.5	DENV3
116	DENV2	13.47	ZIKV
59	ZIKV	13.3	DENV3
135	ZIKV	13.28	DENV1
82	DENV2	13.26	ZIKV
141	ZIKV	13.24	DENV1
7	DENV2	13.12	ZIKV
89	DENV2	12.92	ZIKV
14	DENV2	12.83	DENV1
135	ZIKV	12.77	DENV3
91	DENV3	12.58	DENV4
109	ZIKV	12.58	DENV4
141	ZIKV	12.46	DENV3
135	ZIKV	12.34	DENV2
109	ZIKV	12.13	DENV2
14	DENV2	12.03	DENV4
18	DENV2	12.02	ZIKV
19	DENV2	12.02	ZIKV
25	DENV2	11.91	ZIKV
113	DENV2	11.83	ZIKV
124	ZIKV	11.81	DENV1
21	DENV2	11.41	DENV1
115	ZIKV	11.29	DENV1
17	DENV2	11.28	ZIKV
152	ZIKV	11.25	DENV1
86	ZIKV	11.24	DENV4
86	ZIKV	11.23	DENV1
135	ZIKV	11.18	DENV4
99	ZIKV	11.1	DENV1
128	ZIKV	11.1	DENV1
91	DENV3	11.08	ZIKV
142	DENV2	11	ZIKV
128	ZIKV	10.89	DENV4
99	ZIKV	10.81	DENV2
102	ZIKV	10.76	DENV1
109	ZIKV	10.76	DENV3
40	ZIKV	10.68	DENV1
34	ZIKV	10.63	DENV1
31	ZIKV	10.59	DENV1
31	ZIKV	10.56	DENV2
3	DENV2	10.55	ZIKV
152	ZIKV	10.53	DENV2
128	ZIKV	10.5	DENV2
50	ZIKV	10.44	DENV1
16	DENV2	10.43	ZIKV
79	ZIKV	10.34	DENV1
99	ZIKV	10.33	DENV4
61	ZIKV	10.25	DENV1
50	ZIKV	10.24	DENV2
86	ZIKV	10.2	DENV2
152	ZIKV	10.17	DENV4
136	DENV2	10.07	ZIKV
124	ZIKV	10.01	DENV4
54	ZIKV	9.98	DENV2
34	ZIKV	9.87	DENV2
34	ZIKV	9.85	DENV4
54	ZIKV	9.8	DENV4
115	ZIKV	9.72	DENV4
34	ZIKV	9.69	DENV3
86	ZIKV	9.64	DENV3
124	ZIKV	9.64	DENV3
115	ZIKV	9.62	DENV2
50	ZIKV	9.54	DENV3
33	DENV2	9.51	DENV3
33	DENV2	9.48	DENV1
99	ZIKV	9.48	DENV3
61	ZIKV	9.44	DENV3
50	ZIKV	9.41	DENV4
69	ZIKV	9.37	DENV1
128	ZIKV	9.37	DENV3
152	ZIKV	9.31	DENV3
90	ZIKV	9.3	DENV1
102	ZIKV	9.26	DENV4
102	ZIKV	9.2	DENV2
124	ZIKV	9.19	DENV2
61	ZIKV	9.1	DENV2
31	ZIKV	9.05	DENV4
79	ZIKV	9.03	DENV2
43	ZIKV	8.98	DENV1
61	ZIKV	8.91	DENV4
53	DENV2	8.81	DENV1
150	DENV2	8.8	DENV3
72	DENV2	8.79	ZIKV
79	ZIKV	8.76	DENV4
53	DENV2	8.71	DENV4
53	DENV2	8.64	DENV3
54	ZIKV	8.6	DENV1
149	ZIKV	8.59	DENV2
90	ZIKV	8.36	DENV2
102	ZIKV	8.35	DENV3
149	ZIKV	8.31	DENV1
150	DENV2	8.3	DENV4
40	ZIKV	8.27	DENV2
150	DENV2	8.15	DENV1
149	ZIKV	8.14	DENV4
90	ZIKV	8.11	DENV4
115	ZIKV	8.11	DENV3
54	ZIKV	8.08	DENV3
69	ZIKV	8.06	DENV2
31	ZIKV	8.03	DENV3
40	ZIKV	7.99	DENV4
79	ZIKV	7.99	DENV3
100	ZIKV	7.91	DENV1
100	ZIKV	7.85	DENV3
100	ZIKV	7.85	DENV4
69	ZIKV	7.74	DENV4
21	DENV2	7.67	DENV4
100	ZIKV	7.6	DENV2
40	ZIKV	7.52	DENV3
14	DENV2	7.29	ZIKV
29	DENV2	7.29	DENV1
90	ZIKV	7.28	DENV3
43	ZIKV	7.17	DENV2
149	ZIKV	7.17	DENV3
33	DENV2	7.12	DENV4
69	ZIKV	7.08	DENV3
43	ZIKV	6.74	DENV3
43	ZIKV	6.7	DENV4
29	DENV2	6.62	DENV3
29	DENV2	6.58	DENV4
154	DENV4	6.11	DENV1
154	DENV4	5.68	DENV2
150	DENV2	5.63	ZIKV
53	DENV2	5.27	ZIKV
21	DENV2	5.25	ZIKV
33	DENV2	4.79	ZIKV
29	DENV2	4.16	ZIKV
154	DENV4	4.02	DENV3
154	DENV4	3.06	ZIKV
21	DENV2	2.08	DENV3
